# Rapid, point-of-care molecular diagnostics with Cas13

**DOI:** 10.1101/2020.12.14.20247874

**Authors:** Shreeya Agrawal, Alison Fanton, Sita S. Chandrasekaran, Bérénice Charrez, Arturo M. Escajeda, Sungmin Son, Roger Mcintosh, Abdul Bhuiya, María Díaz de León Derby, Neil A. Switz, Maxim Armstrong, Andrew R. Harris, Noam Prywes, Maria Lukarska, Scott B. Biering, Dylan C. J. Smock, Amanda Mok, Gavin J. Knott, Qi Dang, Erik Van Dis, Eli Dugan, Shin Kim, Tina Y. Liu, IGI Testing Consortium, Eva Harris, Sarah A. Stanley, Liana F. Lareau, Ming X. Tan, Daniel A. Fletcher, Jennifer A. Doudna, David F. Savage, Patrick D. Hsu

## Abstract

Rapid nucleic acid testing is a critical component of a robust infrastructure for increased disease surveillance. Here, we report a microfluidic platform for point-of-care, CRISPR-based molecular diagnostics. We first developed a nucleic acid test which pairs distinct mechanisms of DNA and RNA amplification optimized for high sensitivity and rapid kinetics, linked to Cas13 detection for specificity. We combined this workflow with an extraction-free sample lysis protocol using shelf-stable reagents that are widely available at low cost, and a multiplexed human gene control for calling negative test results. As a proof-of-concept, we demonstrate sensitivity down to 40 copies/μL of SARS-CoV-2 in unextracted saliva within 35 minutes, and validated the test on total RNA extracted from patient nasal swabs with a range of qPCR Ct values from 13-35. To enable sample-to-answer testing, we integrated this diagnostic reaction with a single-use, gravity-driven microfluidic cartridge followed by real-time fluorescent detection in a compact companion instrument. We envision this approach for Diagnostics with Coronavirus Enzymatic Reporting (DISCoVER) will incentivize frequent, fast, and easy testing.
