## Supplementary Table 2 for "Rapid, point-of-care molecular diagnostics with Cas13"

### Sheet: Sheet1
Primer Set Name	Primer name	Sequence	Length	Reference (for primers not containing T7 promoter)	Reaction
	B3	CTTCTCTGGATTTAACACACTT	22	Zhang et al, 2020	LAMP
	BIP	TATTGGTGGAGCTAAACTTAAAGCCCTGTACAATCCCTTTGAGTG	45
Orf1ab Gene Set 1	F3	CGGTGGACAAATTGTCAC	18
	FIP	TCAGCACACAAAGCCAAAAATTTATCTGTGCAAAGGAAATTAAGGAG	47
	BLoop	TTGAATTTAGGTGAAACATTTGTCACG	27
	FLoop	TTACAAGCTTAAAGAATGTCTGAACACT	28
	B3	GCGTCAATATGCTTATTCAGC	21	Broughton et al, 2020	LAMP
	BIP	TCAGCGTTCTTCGGAATGTCGCTGTGTAGGTCAACCACG	39
N Gene Set 2	F3	GCTGCTGAGGCTTCTAAG	18
	FIP	GCGGCCAATGTTTGTAATCAGTAGACGTGGTCCAGAACAA	40
	BLoop	TGGCATGGAAGTCACACC	18
	FLoop	CCTTGTCTGATTAGTTCCTGGT	22
	B3	GAAATTTGGATCTTTGTCATCC	22	Joung et al, 2020	LAMP
	BIP	TGCGGCCAATGTTTGTAATCAGCCAAGGAAATTTTGGGGAC	41
	BIP with T7 promoter in 5' (BIP 5' T7)	GAAATTAATACGACTCACTATAGTGCGGCCAATGTTTGTAATCAGCCAAGGAAATTTTGGGGAC	64
	BIP with T7 promoter in middle (BIP M T7)	TGCGGCCAATGTTTGTAATCAGTAATACGACTCACTATAGCCAAGGAAATTTTGGGGAC	59
	F3	AACACAAGCTTTCGGCAG	18
N Gene Set 1	FIP	CGCATTGGCATGGAAGTCACTTTGATGGCACCTGTGTAG	39
	FIP with T7 promoter in 5' (FIP 5' T7)	GAAATTAATACGACTCACTATAGCGCATTGGCATGGAAGTCACTTTGATGGCACCTGTGTAG	62
	LAMP_Mammoth_N_FIP_middleT7 (FIP M T7)	CGCATTGGCATGGAAGTCACGAAATTAATACGACTCACTATAGTTTGATGGCACCTGTGTAG	62
	BLoop	ACCTTCGGGAACGTGGTT	18
	BLoop with T7 promoter in 5' (Bloop 5' T7)	GAAATTAATACGACTCACTATAGACCTTCGGGAACGTGGTT	41
	FLoop	TTCCTTGTCTGATTAGTTC	19
	FLoop with T7 promoter in 5' (FLoop 5' T7)	GAAATTAATACGACTCACTATAGTTCCTTGTCTGATTAGTTC	42
	B3	CGTCTTTCTGTATGGTAGGATT	22	Park et al, 2020	LAMP
	BIP	GACGCGCAGGGAATGGATAATTCCACTACTTCTTCAGAGACT	42
Nsp3 Gene Set 1	F3	TGCAACTAATAAAGCCACG	19
	FIP	TCTGACTTCAGTACATCAAACGAATAAATACCTGGTGTATACGTTGTC	48
	BLoop	TCTTGCCTGCGAAGATCTAAAAC	23
	FLoop	TGTTTCAACTGGTTTTGTGCTCCA	24
	B3	TGACAAGCTACAACACGT	47	Rabe et al, 2020	LAMP
	BIP	ATGGGTTGGGATTATCCTAAATGTGTGCGAGCAAGAACAAGTG	20
Orf1ab Gene Set 2	F3	CCACTAGAGGAGCTACTGTA	25
	FIP	AGGTGAGGGTTTTCTACATCACTATATTGGAACAAGCAAATTCTATG	43
	BLoop	TAGAGCCATGCCTAACATGCT	18
	FLoop	CAGTTTTTAACATGTTGTGCCAACC	21
	B3	TGCAGCATTGTTAGCAGGAT	40	Zhang et al, 2020	LAMP
	BIP	AGACGGCATCATATGGGTTGCACGGGTGCCAATGTGATCT	19
N Gene Set 3	F3	ACCGAAGAGCTACCAGACG	25
	FIP	TCTGGCCCAGTTCCTAGGTAGTTCGTGGTGGTGACGGTAA	40
	BLoop	CCATCTTGGACTGAGATCTTTCATT	20
	FLoop	ACTGAGGGAGCCTTGAATACA	21
	B3	AGCTCGTCGCCTAAGTCAA	42	Zhang et al, 2020	LAMP
	BIP	CCAGTGGCTTACCGCAAGGTTTTAGATCGGCGCCGTAAC	20
N Gene Set 4	F3	CTGCACCTCATGGTCATGTT	21
	FIP	GAGGGACAAGGACACCAAGTGTATGGTTGAGCTGGTAGCAGA	39
	BLoop	TTCGTAAGAACGGTAATAAAGGAGC	19
	FLoop	CCGTACTGAATGCCTTCGAGT	25
	B3	AGTCTGAACAACTGGTGTAAG	21	Lamb et al, 2020	LAMP
	BIP	TCAACCTGAAGAAGAGCAAGAACTGATTGTCCTCACTGCC	40
Orf1ab Set 3	F3	TCCAGATGAGGATGAAGAAGA	21
	FIP	AGAGCAGCAGAAGTGGCACAGGTGATTGTGAAGAAGAAGAG	41
	BLoop	ACAAACTGTTGGTCAACAAGAC	22
	FLoop	CTCATATTGAGTTGATGGCTCA	22
	B3	AGAGTAAACGTAAAAAGAAGGTT	23	Broughton et al, 2020	LAMP
	BIP	ACCTGTCTCTTCCGAAACGAATTTGTAAGCACAAGCTGATG	41
E Gene Set 1	F3	CCGACGACGACTACTAGC	18
	FIP	CTAGCCATCCTTACTGCGCTACTCACGTTAACAATATTGCA	41
	BLoop	TGAGTACATAAGTTCGTAC	19
	FLoop	TCGATTGTGTGCGTACTGC	19
	Forward	ACAGGTACGTTAATAGTTAATAGCGT	26	Muenchhoff et al, 2020	qPCR
E Gene Set 5	Reverse	ATATTGCAGCAGTACGCACACA	22
	Probe	FAM-ACACTAGCCATCCTTACTGCGCTTCG-BHQ1	35
	Rnase P F3	TTGATGAGCTGGAGCCA	17	Broughton et al, 2020	LAMP
	RNase P B3	CACCCTCAATGCAGAGTC	18
	RNase P FIP	GTGTGACCCTGAAGACTCGGTTTTAGCCACTGACTCGGATC	41
	RNAse P BIP	CCTCCGTGATATGGCTCTTCGTTTTTTTCTTACATGGCTCTGGT C	46
	RNAse P FLoop	ATGTGGATGGCTGAGTTGTT	20
RNase P Gene Set 1	RNAse P Bloop	CATGCTGAGTACTGGACCTC	20
	RNAse P FIP M T7	GTGTGACCCTGAAGACTCGGTAATACGACTCACTATAGTTTTAGCCACTGACTCGGATC	59
	RNAse P BIP M T7	CCTCCGTGATATGGCTCTTCGTAATACGACTCACTATAGTTTTTTTCTTACATGGCTCTGGTC	63
	RNAse P FIP 5' T7	GAAATTAATACGACTCACTATAGGTGTGACCCTGAAGACTCGGTTTTAGCCACTGACTCGGATC	64
	RNAse P BIP 5' T7	GAAATTAATACGACTCACTATAGCCTCCGTGATATGGCTCTTCGTTTTTTTCTTACATGGCTCTGGTC	68
	RNAse P FLoop 5' T7	GAAATTAATACGACTCACTATAGATGTGGATGGCTGAGTTGTT	43
	RNAse P Bloop 5' T7	GAAATTAATACGACTCACTATAGCATGCTGAGTACTGGACCTC	43
N Gene LbuCas13a Guide	ssRNA	UAGACCACCCCAAAAAUGAAGGGGACUAAAACACAUUCCGAAGAACGCUGAA	52
Rnase P LbuCas13a Guide	ssRNA	UAGACCACCCCAAAAAUGAAGGGGACUAAAACGUAAUUGAAAAGACACUCCU	52
LbuCas13a Reporter	ssRNA	FAM/rUrUrUrUrU/3IABk	20
Cas13 Activator	ssRNA	CAGCGCUUCAGCGUUCUUCGGAAUGUCGCGCA	32
N Gene LwaCas12 Guide	ssRNA	AAUUUCUACUAAGUGUAGAUACAUUCCGAAGAACGCUGAA	40
Cas12 Activator	ssDNA	ACAGACAGCCCTTCAGCGTTCTTCGGAATGTTAAAGTTTTGTCGTC	46
Cas12 Activator	ssDNA	GACGACAAAACTTTAACATTCCGAAGAACGCTGAAGGGCTGTCTGT	46
